# Human-AI Collaboration in Large Language Model-Assisted Brain MRI Differential Diagnosis: A Usability Study

**DOI:** 10.1101/2024.02.05.24302099

**Authors:** Su Hwan Kim, Severin Schramm, Cornelius Berberich, Enrike Rosenkranz, Lena Schmitzer, Kerem Serguen, Christopher Klenk, Nicolas Lenhart, Claus Zimmer, Benedikt Wiestler, Dennis M. Hedderich

## Abstract

**Background:** Prior studies have shown the potential of large language models (LLMs) to support in differential diagnosis in radiology. However, the interaction of human users with LLMs in this context has not been evaluated.

**Purpose:** To investigate the impact of human-LLM collaboration on accuracy and efficiency of brain MRI differential diagnosis.

**Methods:** In this retrospective study, twenty brain MRI cases with a challenging but definitive diagnosis were selected and randomized into two groups. Six inexperienced radiology residents were instructed to determine the three most likely differential diagnoses for each of these cases via conventional internet search or utilizing an LLM-based search engine (© Perplexity AI, powered by GPT-4). Accuracy of suggested differential diagnoses was analyzed using the chi-square test and Mann-Whitney U test. Interpretation times were analyzed using the student’s t-test. Benefits and challenges in human-LLM interaction were derived from observations and participant feedback.

**Results:** LLM-assisted brain MRI differential diagnosis yielded superior accuracy (38/59 [LLM-assisted] vs 25/59 [conventional] correct diagnoses, p = 0.03). No difference in interpretation time (8.12 +/- 3.22 min [LLM-assisted] vs 7.96 +/- 2.65 min [conventional], p = 0.76) or level of confidence (median of 2.5 [LLM-assisted] vs 3.0 [conventional], p = 0.96) was observed. Several challenges related to human errors and technical limitations were identified.

**Conclusion:** Human-LLM collaboration has the potential to improve brain MRI differential diagnosis. Yet, several challenges must be addressed to ensure effective adoption and user acceptance.
