## Supplement 1 for "Human-AI Collaboration in Large Language Model-Assisted Brain MRI Differential Diagnosis: A Usability Study"

### Sheet: Sheet1
ID	Age Range	Sex	Clinical Information	Clinical Question	Correct Diagnosis
A01	36 - 40	F	Intracranial mass in external CT scan, headache	Classification of lesion	Midline glioma
A02	56 - 60	F	Confusion, immunosuppression post-kidney transplant	Structural cause?	Posterior reversible encephalopathy syndrome (PRES)
A03	31 - 35	M	Dizziness, headache	Structural cause?	Hemangioblastoma
A04	36 - 39	M	Dysarthria, dysphagia, psychomotor slowing, suspected HIV infection, intracerebral lesions	Abscess? Evaluation of lesions	Toxoplasmosis
A05	41 - 45	F	Suspected brain abscess, patent foramen ovale	Abscess?	Echinococcosis
A06	26 - 30	M	Headache and papilledema	Idiopathic intracranial hypertension? Alternative etiology?	Central neurocytoma
A07	36 - 40	F	Sensory-motor hemiparesis left	Inflammatory lesions?	Tumefactive multiple sclerosis (MS)
A08	41 - 45	F	Progressive gait ataxia, upper limb ataxia for 2 years	Neurodegenerative disease?	Spinocerebellar ataxia
A09	56 - 60	M	Intracranial mass lesion in external images	Evaluation of mass	Subependymoma
A10	56 - 60	M	Organic psychosyndrome for 3 months, psychomotor retardation, dysarthria	Structural cause?	Limbic encephalitis
B01	21 - 25	F	Ski injury with head impact, retrograde amnesia, initial confusion, subsequent improvement, MRI preferred due to young age	Fracture? Hemorrhage?	Benign enhancing foramen magnum lesion
B02	51 - 55	F	Newly diagnosed left sixth nerve palsy with diplopia, severe headaches for 2 days, left facial numbness for several weeks	Structural cause?	Chondrosarcoma
B03	56 - 60	F	Repeated orofacial dyskinesias, parathymic behavior. Generalized brain atrophy in CT. DDx neurodegenerative disease	Intracerebral hemorrhage? Lesion? Structural changes? Autoimmune encephalitis? Neurodegenerative disease?	Huntington's disease
B04	36 - 40	M	Gait ataxia, dysarthria, depression	Structural cause?	Creutzfeldt Jakob disease
B05	21 - 25	F	Left hemiparesis	Vascular occlusion? Stenoses? Vasculitis?	Moya Moya disease
B06	36 - 40	M	Incidental finding in left temporal lobe in external imaging	Evaluation of lesion	Cerebral cavernous venous malformation
B07	31 - 35	F	Headache, history of Cesarean section and HELLP syndrome 3 weeks ago, HSV pneumonia	Exclusion of sinus venous thrombosis, exclusion of intracranial hypotension	Cytotoxic lesions of the corpus callosum (CLOCC)
B08	46 - 50	M	Subacute ptosis, right oculomotor palsy, diplopia	Structural cause?	Multinodular and vacuolating neuronal tumor (MVNT)
B09	31 - 35	M	Scalp lesion DDx lipoma DDx atheroma, Pt. noticed swelling a few months ago, has grown since	Assessment of scalp lesion	Sarcoma
B10	61 - 65	M	Severe left sensorineural hearing loss	Pre-assessment for cochlear implant	Superficial siderosis
